# Is *SORL1* a common genetic target across neurodegenerative diseases?: A multi-ancestry biobank scale assessment

**DOI:** 10.64898/2026.01.24.26344530

**Authors:** Marzieh Khani, Sheila N. Yeboah, Catalina Cerquera-Cleves, Alexandra Kedmi, Bernabe I. Bustos, Spencer M. Grant, Suleyman Can Akerman, Fulya Akçimen, Paul Suhwan Lee, Paula Reyes-Pérez, Lara M. Lange, Hampton Leonard, Mathew J. Koretsky, Mary B. Makarious, Zachary Schneider, Caroline Jonson, Pin-Shiuan Chen, Yi Wen Tay, Jeffrey D Rothstein, Chin-Hsien Lin, Shen-Yang Lim, Christine Klein, Kalpana Merchant, Niccolò E Mencacci, Dimitri Krainc, Mark R. Cookson, Global Parkinson’s Genetics Program (GP2), Andrew Singleton, Sara Bandres-Ciga

## Abstract

*SORL1,* the gene encoding the SORLA protein, has arisen as a potential therapeutic target for Alzheimer’s disease (AD). Studies suggest that restoring SORLA function or its trafficking pathways, particularly the SORLA–retromer recycling system, may offer a promising strategy to slow or halt AD progression. While both rare and common *SORL1* variants have been associated with increased AD risk, recent evidence suggests a potential involvement of *SORL1* in other neurodegenerative conditions. This study assessed the contribution of *SORL1* genetic variation to the risk of AD, related dementias (RD), and Parkinson’s disease (PD) using data from six large-scale biobanks, comprising 15,043 AD, 9,943 RD, and 42,763 PD cases, along with 111,969 controls across 11 ancestries. We identified 53 potentially disease-related *SORL1* variants (CADD score > 20, MAC ≥ 2, annotated as protein-altering or splicing, and with the mutated allele present only in cases), including 41 novel and 12 previously reported variants. Three were found across multiple ancestries. Overall, 13 variants were found in AD-related cohorts, 5 in RD cohorts, and 35 in PD cohorts. Association analysis identified 10 nominally significant variants associated with AD and 5 with PD. The replication of multiple *SORL1* variants across neurodegenerative diseases and ancestrally diverse populations underscores its potential broad genetic contribution to neurodegeneration and reinforces its relevance across distinct clinical phenotypes. Gene-based burden analysis did not reveal any significant cumulative effect of *SORL1* variants in the populations tested. A family-based analysis identified a rare predicted-damaging variant in two East Asian families (11:121478242:G:A, p.R176Q) and two variants in two families of European ancestry (11:121514222:A:C, p.N371T; 11:121545392:G:A, p.V672M) that show some evidence of segregation in PD families. Although these variants were slightly more frequent in unrelated PD cases vs. controls, none of them showed statistically significant enrichment in PD, likely due to their very low frequency. Overall, our results extend the understanding of *SORL1* beyond AD, suggesting a broader role in neurodegeneration and emphasizing the need for diverse population studies when evaluating genetic risk.
