## Supplementary Table 1 for "Is *SORL1* a common genetic target across neurodegenerative diseases?: A multi-ancestry biobank scale assessment"

### Sheet: Supplementary Table 1
Supplementary Table 1 – Functional annotations of SORL1 variants by cohort and ancestry in Alzheimer's disease, related dementias, and Parkinson’s disease
Alzheimer's disease and Related dementias
Cohort	ADSP											All of Us-AD									All of Us-Dementia										AMP PD				UK Biobank											100KGP
Ancestry	EUR	AFR	AMR	AAC	AJ	MDE	SAS	CAS	EAS	FIN	CAH	EUR	AFR	AMR	AAC	AJ	MDE	SAS	CAS	EAS	EUR	AFR	AMR	AAC	AJ	MDE	SAS	CAS	EAS	FIN	EUR	AJ	MDE	FIN	EUR	AFR	AMR	AAC	AJ	MDE	SAS	CAS	EAS	FIN	CAH	EUR	AFR	EAS	SAS
Total variants	5503	2451	2702	3131	910	458	974	413	478	294	2519	24	12	10	11	5	1	1	1	3	45	21	22	22	7	2	4	2	6	2	3080	1094	399	313	7550	1663	306	1116	798	652	1151	728	538	235	903	8	3
Intronic	5109	2301	2529	2928	857	431	920	388	443	276	2377	1	1		1					1	3	1	1	3					1		2605	923	363	285	6508	1468	267	994	701	573	1010	655	477	209	810
ncRNA_intronic																															297	128	22	12	547	107	22	67	63	48	83	43	34	10	57
3UTR	117	57	67	76	26	13	25	15	15	9	56																				68	23	7	9	147	40	8	26	16	15	27	13	10	8	17
5UTR	1																																		2
Splicing	4	1		1	1						1	1																							7
Total exonic	272	91	106	126	26	14	29	10	20	9	85	22	11	10	10	5	1	1	1	2	42	20	21	19	7	2	4	2	5	2	100	19	6	6	302	41	7	26	16	14	26	12	13	6	16	8	3
Synonymous	81	41	48	46	12	11	13	7	11	7	34	22	9	8	8	5	1		1	2	42	18	19	17	7	2	3	2	5	2	40	11	5	5	95	23	5	17	10	7	13	6	7	4	11	3	1
Nonsynonymous	175	38	58	66	14	3	13	3	7	2	43		2	2	2			1				2	2	2			1				60	8	1	1	207	18	2	9	6	7	13	6	6	2	5	5	2
ncRNA_exonic	16	12	13	14			3		2		8																				10	1	1	1	36	7	2	3	2	2	5	5	4	2	3
ncRNA_splicing																																			1
Number of variants for SORL1 after filtering*	8			2																											3				5
Parkinson’s disease
Cohort	GP2 Imputed data											All of Us										AMP PD											UK Biobank											100KGP
Ancestry	EUR	AFR	AAC	AMR	MDE	CAS	EAS	CAH	SAS	AJ	FIN	AAC	SAS	EAS	AMR	AFR	MDE	EUR	CAS	FIN	AJ	AAC	SAS	CAH	EAS	AMR	AFR	MDE	EUR	CAS	FIN	AJ	EUR	AFR	AAC	AMR	MDE	CAS	EAS	CAH	SAS	AJ	FIN	EUR	AFR	EAS	SAS
Total variants	4253	2248	1883	1701	828	762	1384	1662	704	1025	441	15	2	4	15	17	2	55	2	1	5	776	242	391	417	535	792	467	3091	269	312	1132	3888	922	375	299	451	428	290	454	749	663	213	11		1	2
Intronic	3849	2086	1741	1561	762	708	1253	1541	648	944	405					1		4				683	228	365	380	486	736	424	2613	254	285	948	3376	823	332	268	393	376	260	399	668	583	185
ncRNA_intronic																						51	2	6	21	26	18	25	302	3	11	137	300	51	25	14	34	30	15	36	47	49	13
3UTR	105	52	44	32	28	20	33	41	18	29	10											19	7	11	9	12	15	9	64	7	9	26	73	23	9	8	11	9	8	9	18	14	8
5UTR																																	1
Splicing	1																																											1
Total exonic	149	55	49	54	19	17	49	40	19	26	13	15	2	4	15	16	2	51	2	1	5	20	4	8	6	10	21	8	101	4	6	20	123	20	8	7	10	11	5	8	13	14	6	10			2
Synonymous	53	30	24	26	7	8	22	23	9	13	9	2	1	1	3	4	1	5	1	1	1	14	4	7	5	9	15	7	41	4	5	12	43	14	6	4	7	7	3	6	6	10	4	6			1
Nonsynonymous	96	25	25	28	12	9	27	17	10	13	4	13	1	3	12	12	1	46	1		4	6		1	1	1	6	1	60		1	8	80	6	2	3	3	4	2	2	5	4	2	4		1	1
ncRNA_exonic																						3	1	1	1	1	2	1	10	1	1	1	15	5	1	2	3	2	2	2	3	3	1
ncRNA_splicing																													1
Number of variants for SORL1 after filtering*	17	1	0	4	0	1	4	1	1	3	3							2											3
EUR, European; AFR, African; AMR, American Admixed; AAC, African Admixed; AJ, Ashkenazi Jewish; CAS, Central Asian; EAS, East Asian; SAS, South Asian; MDE, Middle Eastern; FIN, Finnish; CAH, Complex Admixture History.
*, CADD score > 20, MAC ≥ 2, annotated as protein-altering or splicing, and with the mutated allele present only in cases
