## Supplementary Table 3 for "Is *SORL1* a common genetic target across neurodegenerative diseases?: A multi-ancestry biobank scale assessment"

### Sheet: Supplementary Table 3
Supplementary Table 3 - Gene-burden analysis of SORL1 exonic and splicing variants by ancestry in ADSP, AMP PD, and GP2 Imputed data
ADSP
	AAC
	RANGE	N_INFORMATIVE	NumVar	NumPolyVar	Q	rho	Pvalue
	11:121452313-121633763	2682	126	126	45011.7	1	0.672986
	AFR
	RANGE	N_INFORMATIVE	NumVar	NumPolyVar	Q	rho	Pvalue
	11:121452313-121633763	2349	98	98	162290	1	0.12554
	AJ
	RANGE	N_INFORMATIVE	NumVar	NumPolyVar	Q	rho	Pvalue
	11:121452313-121633763	996	27	27	19101.1	1	0.303228
	AMR
	RANGE	N_INFORMATIVE	NumVar	NumPolyVar	Q	rho	Pvalue
	11:121452313-121633763	5053	149	149	71238.4	0	0.270206
	CAH
	RANGE	N_INFORMATIVE	NumVar	NumPolyVar	Q	rho	Pvalue
	11:121452313-121633763	2736	106	106	61310.4	0	0.456748
	CAS
	RANGE	N_INFORMATIVE	NumVar	NumPolyVar	Q	rho	Pvalue
	11:121452313-121633763	151	22	22	800.65	0	0.376805
	EAS
	RANGE	N_INFORMATIVE	NumVar	NumPolyVar	Q	rho	Pvalue
	11:121452313-121633763	79	15	15	90.099	1	0.686552
	EUR
	RANGE	N_INFORMATIVE	NumVar	NumPolyVar	Q	rho	Pvalue
	11:121452313-121633763	10223	210	210	229015	0	0.0504183
	FIN
	RANGE	N_INFORMATIVE	NumVar	NumPolyVar	Q	rho	Pvalue
	11:121452313-121633763	23	9	9	4.92433e-08	0	1
	MDE
	RANGE	N_INFORMATIVE	NumVar	NumPolyVar	Q	rho	Pvalue
	11:121452313-121633763	36	17	17	7.48073e-07	1	2.15206e-10
	SAS
	RANGE	N_INFORMATIVE	NumVar	NumPolyVar	Q	rho	Pvalue
	11:121452313-121633763	2455	80	80	1552.27	1	0.848635
AMP PD
	EUR
	RANGE	N_INFORMATIVE	NumVar	NumPolyVar	Q	rho	Pvalue
	11:121452313-121633763	5088	108	101	1943140	1	0.0959386
	AJ
	RANGE	N_INFORMATIVE	NumVar	NumPolyVar	Q	rho	Pvalue
	11:121452313-121633763	430	23	20	4722.54	1	0.747183
GP2 Imputed data
	AAC
	RANGE	N_INFORMATIVE	NumVar	NumPolyVar	Q	rho	Pvalue
	11:121452313-121633763	1077	25	25	4439.8	1	0.639165
	AFR
	RANGE	N_INFORMATIVE	NumVar	NumPolyVar	Q	rho	Pvalue
	11:121452313-121633763	1232	25	23	17879.2	1	0.526788
	AJ
	RANGE	N_INFORMATIVE	NumVar	NumPolyVar	Q	rho	Pvalue
	11:121452313-121633763	2362	13	13	7808.56	1	0.527383
	AMR
	RANGE	N_INFORMATIVE	NumVar	NumPolyVar	Q	rho	Pvalue
	11:121452313-121633763	3325	28	28	8477.64	0	0.839282
	CAH
	RANGE	N_INFORMATIVE	NumVar	NumPolyVar	Q	rho	Pvalue
	11:121452313-121633763	875	17	17	4722.3	0	0.773442
	CAS
	RANGE	N_INFORMATIVE	NumVar	NumPolyVar	Q	rho	Pvalue
	11:121452313-121633763	776	9	7	55.8308	1	1
	EAS
	RANGE	N_INFORMATIVE	NumVar	NumPolyVar	Q	rho	Pvalue
	11:121452313-121633763	3957	27	26	6186.72	0	0.680134
	EUR
	RANGE	N_INFORMATIVE	NumVar	NumPolyVar	Q	rho	Pvalue
	11:121452313-121633763	25084	97	97	143693	0.5	0.412655
	FIN
	RANGE	N_INFORMATIVE	NumVar	NumPolyVar	Q	rho	Pvalue
	11:121452313-121633763	48	4	2	NA	NA	NA
	MDE
	RANGE	N_INFORMATIVE	NumVar	NumPolyVar	Q	rho	Pvalue
	11:121452313-121633763	607	7	7	992.554	1	0.457085
	SAS
	RANGE	N_INFORMATIVE	NumVar	NumPolyVar	Q	rho	Pvalue
	11:121452313-121633763	504	10	9	1629.11	1	0.229759
