## Supplementary Table 6 for "Is *SORL1* a common genetic target across neurodegenerative diseases?: A multi-ancestry biobank scale assessment"

### Sheet: Supplementary Table 6
Supplementary Table 6 - Association of prioritized SORL1 variants in unrelated case-control samples from the WGS dataset
Ancestry	Variant_ID(chr:bp:ref:alt)	Protein change	PD_carriers	PD_noncarriers	PD_total	Control_carriers	Control_noncarriers	Control_total	Case_carrier_frequency	Control_carrier_frequency	Fisher_p_one_sided	OR_PD_vs_ctrl
EAS	11:121478242:G:A	p.R176Q	4	1789	1793	0	346	346	0.00223	0	0.493	Inf
EUR	11:121514222:A:C	p.N371T	25	6756	6781	3	1337	1340	0.00369	0.00224	0.298	1.649
EUR	11:121545392:G:A	p.V672M	2	6780	6782	0	1339	1339	0.000295	0	0.697	Inf
Ancestry: GP2 ancestry group. Variant_ID(chr:bp:ref:alt): GRCh38 variant identifier (chromosome, base-pair position, reference allele, alternate allele). PD_carriers: Number of PD cases carrying the variant. PD_noncarriers: Number of PD cases genotyped for the variant who are non-carriers.
PD_total: Total number of genotyped PD cases included in the association test. Control_carriers: Number of controls carrying the variant. Control_noncarriers: Number of controls genotyped for the variant who are non-carriers. Control_total: Total number of genotyped controls included in the association test.
Case_carrier_frequency: Proportion of carriers among PD cases (PD_carriers / PD_total). Control_carrier_frequency: Proportion of carriers among controls (Control_carriers / Control_total). Fisher_p_one_sided: One-sided Fisher’s exact test p-value for enrichment of carriers in PD cases.
OR_PD_vs_ctrl: Odds ratio for carriers in PD versus controls from Fisher’s exact test. East Asian; EUR, European.
