## Supplementary Table 7 for "Is *SORL1* a common genetic target across neurodegenerative diseases?: A multi-ancestry biobank scale assessment"

### Sheet: Supplementary Table 7
Supplementary Table 7– Summary of eQTL data
Chr	Gene	Gene name	eQTL_order	Variant	REF	ALT	z_score_fixed	z_score_random	p_fixed	p_random	Dis_to_TSS
chr11	ENSG00000109929	SC5D	1	rs11218343	C	T	1.00448	4.60799	0.315147	7.91e-06	272425
chr11	ENSG00000154114	TBCEL	1	rs11218343	C	T	0.301971	0.301971	0.762674	0.828972	540806
chr11	ENSG00000255248	MIR100HG	1	rs11218343	C	T	0.726372	0.726372	0.467611	0.567499	551444
chr11	ENSG00000255248	MIR100HG	2	rs11218343	C	T	0.224432	0.224432	0.822421	0.867305	551444
chr11	ENSG00000255248	MIR100HG	3	rs11218343	C	T	0.120653	0.120653	0.903966	0.948357	551444
chr11	ENSG00000109927	TECTA	1	rs11218343	C	T	0.575659	0.575659	0.564846	0.662071	463705
chr11	ENSG00000137642	SORL1	1	rs11218343	C	T	1.83483	1.83483	0.0665309	0.0990975	112675
chr11	ENSG00000109929	SC5D	1	rs117807585	A	G	0.496357	3.27005	0.619643	0.00189482	292899
chr11	ENSG00000154114	TBCEL	1	rs117807585	A	G	0.705367	0.705367	0.480582	0.578801	561280
chr11	ENSG00000255248	MIR100HG	1	rs117807585	A	G	0.101505	0.101505	0.91915	0.957006	530970
chr11	ENSG00000255248	MIR100HG	2	rs117807585	A	G	0.149996	0.149996	0.880768	0.934791	530970
chr11	ENSG00000255248	MIR100HG	3	rs117807585	A	G	0.103889	0.103889	0.917257	0.955938	530970
chr11	ENSG00000109927	TECTA	1	rs117807585	A	G	0.596766	0.596766	0.550664	0.643473	484179
chr11	ENSG00000137642	SORL1	1	rs117807585	A	G	0.794605	0.794605	0.426843	0.52622	133149
chr11	ENSG00000109929	SC5D	1	rs12364988	T	C	0.370698	0.370698	0.710862	0.79344	204464
chr11	ENSG00000154114	TBCEL	1	rs12364988	T	C	-0.383103	0.383103	0.701643	0.786891	472845
chr11	ENSG00000255248	MIR100HG	1	rs12364988	T	C	-1.46952	1.46952	0.141692	0.198813	619405
chr11	ENSG00000255248	MIR100HG	2	rs12364988	T	C	-2.12195	2.12195	0.0338419	0.0525825	619405
chr11	ENSG00000255248	MIR100HG	3	rs12364988	T	C	-1.65897	1.65897	0.0971218	0.14065	619405
chr11	ENSG00000109927	TECTA	1	rs12364988	T	C	0.472902	0.472902	0.636283	0.72671	395744
chr11	ENSG00000137642	SORL1	1	rs12364988	T	C	0.216295	0.216295	0.828758	0.902819	44714
chr11	ENSG00000109929	SC5D	1	rs117260922	A	G	2.77016	2.77016	0.00560288	0.00940007	204465
chr11	ENSG00000154114	TBCEL	1	rs117260922	A	G	-0.00307543	0.00307543	0.997546	0.998771	472846
chr11	ENSG00000255248	MIR100HG	1	rs117260922	A	G	1.24782	1.24782	0.212097	0.285744	619404
chr11	ENSG00000255248	MIR100HG	2	rs117260922	A	G	1.5001	1.5001	0.133589	0.188363	619404
chr11	ENSG00000255248	MIR100HG	3	rs117260922	A	G	0.76459	0.76459	0.444516	0.542122	619404
chr11	ENSG00000109927	TECTA	1	rs117260922	A	G	-0.312948	0.312948	0.75432	0.823388	395745
chr11	ENSG00000137642	SORL1	1	rs117260922	A	G	0.434155	0.434155	0.664176	0.747481	44715
chr11	ENSG00000109929	SC5D	1	rs2298813	A	G	-0.203176	0.203176	0.838997	0.909284	230522
chr11	ENSG00000154114	TBCEL	1	rs2298813	A	G	-0.406112	0.406112	0.68466	0.762329	498903
chr11	ENSG00000255248	MIR100HG	1	rs2298813	A	G	2.57442	2.57442	0.0100408	0.0165098	593347
chr11	ENSG00000255248	MIR100HG	2	rs2298813	A	G	1.31811	1.31811	0.187467	0.257012	593347
chr11	ENSG00000255248	MIR100HG	3	rs2298813	A	G	0.834121	0.834121	0.404213	0.501238	593347
chr11	ENSG00000109927	TECTA	1	rs2298813	A	G	0.360329	0.360329	0.718601	0.798884	421802
chr11	ENSG00000137642	SORL1	1	rs2298813	A	G	0.309336	0.309336	0.757066	0.82523	70772
chr11	ENSG00000109929	SC5D	1	rs2276412	T	C	-0.712237	0.712237	0.476318	0.575103	297684
chr11	ENSG00000154114	TBCEL	1	rs2276412	T	C	0.102366	0.102366	0.918466	0.95662	566065
chr11	ENSG00000255248	MIR100HG	1	rs2276412	T	C	-0.700876	0.700876	0.48338	0.581218	526185
chr11	ENSG00000255248	MIR100HG	2	rs2276412	T	C	-1.00813	1.00813	0.313392	0.404003	526185
chr11	ENSG00000255248	MIR100HG	3	rs2276412	T	C	-1.15965	1.15965	0.246191	0.327743	526185
chr11	ENSG00000109927	TECTA	1	rs2276412	T	C	-0.822406	0.822406	0.410846	0.50734	488964
chr11	ENSG00000137642	SORL1	1	rs2276412	T	C	1.25404	1.25404	0.209827	0.283263	137934
chr11	ENSG00000109929	SC5D	1	rs3824968	A	T	-0.241608	0.241608	0.809084	0.85899	312760
chr11	ENSG00000154114	TBCEL	1	rs3824968	A	T	-0.0921408	0.0921408	0.926586	0.961175	581141
chr11	ENSG00000255248	MIR100HG	1	rs3824968	A	T	-0.962766	0.962766	0.335665	0.428967	511109
chr11	ENSG00000255248	MIR100HG	2	rs3824968	A	T	-1.17961	1.17961	0.238155	0.317268	511109
chr11	ENSG00000255248	MIR100HG	3	rs3824968	A	T	-1.09086	1.09086	0.275334	0.36037	511109
chr11	ENSG00000109927	TECTA	1	rs3824968	A	T	-1.02438	1.02438	0.305656	0.396237	504040
chr11	ENSG00000137642	SORL1	1	rs3824968	A	T	-0.874404	0.874404	0.381898	0.476664	153010
chr11	ENSG00000109929	SC5D	1	rs17125548	A	G	-0.609834	0.609834	0.541972	0.636395	326401
chr11	ENSG00000154114	TBCEL	1	rs17125548	A	G	1.38995	1.38995	0.164544	0.228462	594782
chr11	ENSG00000255248	MIR100HG	1	rs17125548	A	G	1.22847	1.22847	0.219271	0.295172	497468
chr11	ENSG00000255248	MIR100HG	2	rs17125548	A	G	1.36813	1.36813	0.171271	0.236154	497468
chr11	ENSG00000255248	MIR100HG	3	rs17125548	A	G	0.739912	0.739912	0.459353	0.560223	497468
chr11	ENSG00000109927	TECTA	1	rs17125548	A	G	0.929766	0.929766	0.352492	0.445322	517681
chr11	ENSG00000137642	SORL1	1	rs17125548	A	G	2.43756	2.43756	0.0147868	0.0239397	166651
eQTL_order indicates the rank of independent eQTL signals for each gene.
